# *Plasmodium falciparum* populations, transmission dynamics and infection origins across Papua New Guinea

**DOI:** 10.1101/2023.09.04.23294444

**Authors:** G.L. Abby Harrison, Somya Mehra, Zahra Razook, Natacha Tessier, Stuart Lee, Manuel W. Hetzel, Livingstone Tavul, Moses Laman, Leo Makita, Roberto Amato, Olivo Miotto, Nicholas Burke, Anne Jensen, Dominic Kwiatkowski, Inoni Betuela, Peter M. Siba, Melanie Bahlo, Ivo Mueller, Alyssa E. Barry

**Affiliations:** Division of Population Health and Immunity, Walter and Eliza Hall Institute of Medical Research, Parkville, Victoria, AUSTRALIA; Department of Medical Biology, University of Melbourne, Carlton, Victoria, AUSTRALIA; Burnet Institute, Melbourne, AUSTRALIA; IMPACT/School of Medicine, Deakin University, Geelong, AUSTRALIA; Swiss Tropical and Public Health Institute, Basel, SWITZERLAND; University of Basel, Basel, SWITZERLAND; Papua New Guinea Institute of Medical Research, Madang, PAPUA NEW GUINEA; National Department of Health, Port Moresby, PAPUA NEW GUINEA; Wellcome Sanger Institute, Hinxton, UNITED KINGDOM; University of Oxford, Oxford, UNITED KINGDOM; Mahidol-Oxford Research Unit, Mahidol University, Bangkok, THAILAND; Exxon Mobil PNG Ltd, Port Moresby, PAPUA NEW GUINEA; Divine Word University, Madang, PAPUA NEW GUINEA; Parasites and Insect Vectors, Institut Pasteur, Paris, FRANCE

**Keywords:** malaria, *Plasmodium falciparum*, genomics, single nucleotide polymorphisms, diversity, population genetics, spatial epidemiology, control

## Abstract

Pathogen genomic surveillance demands rapid, low-cost genotyping solutions for tracking infections. Here we use single nucleotide polymorphism (SNP) barcodes to generate practical information for malaria surveillance and control. Using 91 *Plasmodium falciparum* genomes from three provinces of Papua New Guinea (PNG), we assessed SNP panels with different allele frequency characteristics. A 191 ‘local’ SNP barcode captured similar patterns of population structure evident with 5786 ‘whole genome’ SNPs. Geographically informative SNPs (iSNPs, *F*_ST_>0.05) show increased population clustering whilst randomly selected SNPs (rSNPs) and SNPs with similar allele frequencies (*F*_ST_<0.05) amongst different countries (universal, uSNPs) or local PNG populations (balanced, bSNPs) indicated little clustering. SNP panels must be validated in local settings to ensure they capture the diversity and population structure of the target population. Applied to 727 *P. falciparum* isolates from 16 provinces of PNG, the full barcode identified variable transmission dynamics, and eight major sub-populations, as well as the source of a malaria outbreak in a low transmission setting.
