## Supplementary material for "*Plasmodium falciparum* populations, transmission dynamics and infection origins across Papua New Guinea": Table S1

### Sheet: Sheet1
Table S1. Metadata of PNG P. falciparum clinical isolates used for whole genome sequencing
European Nucleotide Archive Accession No.	Sample ID	Province	FWS scorea	Reference
ERS010055	PN0057-C	Madang	0.993737	Manske et al. 2012
ERS010056	PN0059-C	Madang	0.989991	Manske et al. 2012
ERS010093	PN0054-C	Madang	0.726799	Manske et al. 2012
ERS010094	PN0056-C	Madang	0.997086	Manske et al. 2012
ERS010194	PN0015-C	Madang	0.99565	Manske et al. 2012
ERS010195	PN0019-C	Madang	0.973525	Manske et al. 2012
ERS010196	PN0022-C	Madang	0.995654	Manske et al. 2012
ERS010197	PN0023-C	Madang	0.99682	Manske et al. 2012
ERS010198	PN0032-C	Madang	0.950088	Manske et al. 2012
ERS010365	PN0003-C	Madang	0.981143	Manske et al. 2012
ERS010367	PN0005-C	Madang	0.996427	Manske et al. 2012
ERS010369	PN0006-C	Madang	0.997136	Manske et al. 2012
ERS010371	PN0007-C	Madang	0.996601	Manske et al. 2012
ERS010377	PN0011-C	Madang	0.997046	Manske et al. 2012
ERS010467	PN0013-C	Madang	0.998298	Manske et al. 2012
ERS010468	PN0016-C	Madang	0.998989	Manske et al. 2012
ERS010469	PN0020-C	Madang	0.998094	Manske et al. 2012
ERS010470	PN0025-C	Madang	0.987903	Manske et al. 2012
ERS010471	PN0041-C	Madang	0.995689	Manske et al. 2012
ERS010472	PN0042-C	Madang	0.997772	Manske et al. 2012
ERS010473	PN0044-C	Madang	0.996752	Manske et al. 2012
ERS010504	PN0027-C	Madang	0.996846	Manske et al. 2012
ERS010505	PN0028-C	Madang	n.d.	Manske et al. 2012
ERS010506	PN0029-C	Madang	n.d.	Manske et al. 2012
ERS010507	PN0035-C	Madang	n.d.	Manske et al. 2012
ERS150789	PN0073-C	Madang	0.998888	Manske et al. 2012
ERS150792	PN0004-C	Madang	0.998633	Manske et al. 2012
ERS150793	PN0040-C	Madang	0.826294	Manske et al. 2012
ERS150796	PN0014-C	Madang	0.999192	Manske et al. 2012
ERS150798	PN0087-C	Madang	0.997563	Manske et al. 2012
ERS150799	PN0083-C	Madang	0.843439	Manske et al. 2012
ERS150801	PN0031-C	Madang	0.998654	Manske et al. 2012
ERS150802	PN0043-C	Madang	0.969897	Manske et al. 2012
ERS150804	PN0075-C	Madang	n.d.	Manske et al. 2012
ERS150805	PN0090-C	Madang	0.979874	Manske et al. 2012
ERS150807	PN0055-C	Madang	0.998004	Manske et al. 2012
ERS150810	PN0008-C	Madang	0.563518	Manske et al. 2012
ERS150813	PN0037-C	Madang	0.997503	Manske et al. 2012
ERS150820	PN0084-C	Madang	0.995124	Manske et al. 2012
ERS150852	PN0079-C	Madang	0.998742	Manske et al. 2012
ERS150853	PN0077-C	Madang	0.868539	Manske et al. 2012
ERS150856	PN0085-C	Madang	0.982628	Manske et al. 2012
ERS150858	PN0082-C	Madang	0.997084	Manske et al. 2012
ERS150859	PN0063-C	Madang	0.999346	Manske et al. 2012
ERS150861	PN0078-C	Madang	0.998418	Manske et al. 2012
ERS150897	PN0086-C	Madang	0.99737	Manske et al. 2012
ERS150984	PN0058-Cx	Madang	0.99814	Manske et al. 2012
ERS157505	PN0055-Cx	Madang	n.d.	Manske et al. 2012
ERS348568	PN0097.C		0.998648	Tessema et al. 2018
ERS348569	PN0109.C		0.874135	Tessema et al. 2018
ERS348570	PN0121.C		0.998841	Tessema et al. 2018
ERS348572	PN0145.C		0.997788	Tessema et al. 2018
ERS348573	PN0098.C		0.998804	Tessema et al. 2018
ERS348575	PN0122.C		0.998601	Tessema et al. 2018
ERS348576	PN0134.C		0.996831	Tessema et al. 2018
ERS348578	PN0099.C		0.996518	Tessema et al. 2018
ERS348579	PN0111.C		0.998637	Tessema et al. 2018
ERS348581	PN0135.C		0.998604	Tessema et al. 2018
ERS348584	PN0112.C		0.787683	Tessema et al. 2018
ERS348585	PN0124.C		0.998433	Tessema et al. 2018
ERS348587	PN0148.C		0.990121	Tessema et al. 2018
ERS348588	PN0101.C		0.989836	Tessema et al. 2018
ERS348589	PN0113.C		0.99884	Tessema et al. 2018
ERS348590	PN0125.C		0.997303	Tessema et al. 2018
ERS348592	PN0149.C		0.997832	Tessema et al. 2018
ERS348593	PN0102.C		0.998128	Tessema et al. 2018
ERS348594	PN0114.C		0.998597	Tessema et al. 2018
ERS348595	PN0126.C		0.997179	Tessema et al. 2018
ERS348596	PN0138.C		0.997211	Tessema et al. 2018
ERS348597	PN0150.C		0.930918	Tessema et al. 2018
ERS348598	PN0103.C		0.995923	Tessema et al. 2018
ERS348599	PN0115.C		0.998645	Tessema et al. 2018
ERS348600	PN0127.C		0.995774	Tessema et al. 2018
ERS348602	PN0151.C		0.997863	Tessema et al. 2018
ERS348603	PN0104.C		0.997925	Tessema et al. 2018
ERS348604	PN0116.C		0.998952	Tessema et al. 2018
ERS348605	PN0128.C		0.761378	Tessema et al. 2018
ERS348606	PN0140.C		0.995175	Tessema et al. 2018
ERS348608	PN0105.C		0.988201	Tessema et al. 2018
ERS348609	PN0117.C		0.512049	Tessema et al. 2018
ERS348610	PN0129.C		0.994868	Tessema et al. 2018
ERS348611	PN0141.C		0.996219	Tessema et al. 2018
ERS348612	PN0153.C		0.998111	Tessema et al. 2018
ERS348614	PN0118.C		0.66143	Tessema et al. 2018
ERS348615	PN0130.C		0.997367	Tessema et al. 2018
ERS348616	PN0142.C		0.860651	Tessema et al. 2018
ERS348617	PN0107.C		0.998704	Tessema et al. 2018
ERS348618	PN0119.C		0.661311	Tessema et al. 2018
ERS348619	PN0131.C		0.710814	Tessema et al. 2018
ERS348620	PN0143.C		0.996073	Tessema et al. 2018
ERS348621	PN0108.C		0.998322	Tessema et al. 2018
ERS348622	PN0120.C		0.997432	Tessema et al. 2018
ERS404123	PN0173-C		n.d.	Tessema et al. 2018
ERS404124	PN0191-C		n.d.	Tessema et al. 2018
ERS404125	PN0180-C		n.d.	Tessema et al. 2018
ERS404126	PN0170-C		n.d.	Tessema et al. 2018
ERS404129	PN0181-C		n.d.	Tessema et al. 2018
ERS404130	PN0171-C		n.d.	Tessema et al. 2018
ERS404132	PN0163-C		n.d.	Tessema et al. 2018
ERS404133	PN0182-C		n.d.	Tessema et al. 2018
ERS404134	PN0172-C		n.d.	Tessema et al. 2018
ERS404135	PN0177-C		n.d.	Tessema et al. 2018
ERS404136	PN0159-C		n.d.	Tessema et al. 2018
ERS404137	PN0184-C		n.d.	Tessema et al. 2018
ERS404138	PN0178-C		n.d.	Tessema et al. 2018
ERS404139	PN0176-C		n.d.	Tessema et al. 2018
ERS404140	PN0166-C		n.d.	Tessema et al. 2018
ERS404142	PN0185-C		n.d.	Tessema et al. 2018
ERS404143	PN0154-C		n.d.	Tessema et al. 2018
ERS404144	PN0187-C		n.d.	Tessema et al. 2018
ERS404145	PN0186-C		n.d.	Tessema et al. 2018
ERS404146	PN0164-C		n.d.	Tessema et al. 2018
ERS404147	PN0155-C		n.d.	Tessema et al. 2018
ERS404148	PN0160-C		n.d.	Tessema et al. 2018
ERS404149	PN0165-C		n.d.	Tessema et al. 2018
ERS404150	PN0156-C		n.d.	Tessema et al. 2018
ERS404151	PN0161-C		n.d.	Tessema et al. 2018
ERS404154	PN0162-C		n.d.	Tessema et al. 2018
ERS404155	PN0167-C		n.d.	Tessema et al. 2018
ERS404156	PN0189-C		n.d.	Tessema et al. 2018
ERS404157	PN0192-C		n.d.	Tessema et al. 2018
ERS404158	PN0168-C		n.d.	Tessema et al. 2018
ERS404159	PN0190-C		n.d.	Tessema et al. 2018
ERS404160	PN0179-C		n.d.	Tessema et al. 2018
ERS404161	PN0169-C		n.d.	Tessema et al. 2018
