## Supplementary material for "*Plasmodium falciparum* populations, transmission dynamics and infection origins across Papua New Guinea": Table S2

### Sheet: Sheet1
Table S2. Details of SNP candidates and characteristics
SNP ID	Chr.	Co-ords.	S/NS	Ref	Nref	Mut	Tajima's D	Fst	Allele freq.	Logistic regression	Universal barcode	Random	Validated	Gene ID	Gene description
Pf3D7_01_v3_130339	1	130339	non	C	T	N	-1.21946	-0.0388	b		+			PF3D7_0102900	aspartyl-tRNA synthetase
Pf3D7_01_v3_149598	1	149598	syn	G	T	S	0.335222	0.0391	b				+	PF3D7_0103400	zinc-carboxypeptidase_ putative
Pf3D7_01_v3_165588	1	165588	non	C	T	N	0.936644	0.1496	i					PF3D7_0103600	ATP-dependent RNA helicase_ putative
Pf3D7_01_v3_167899	1	167899	non	C	T	N	0.936644	0.014	b				+	PF3D7_0103700	conserved Plasmodium protein_ unknown function
Pf3D7_01_v3_276509	1	276509	non	C	T	N	-1.57017	0.1589	i				+	PF3D7_0106500	conserved Plasmodium protein_ unknown function
Pf3D7_01_v3_283520	1	283520	non	C	G	N	0.559507	0.0159	b				+	PF3D7_0106700	small ribosomal subunit assembling AARP2 protein_AARP2
Pf3D7_01_v3_308385	1	308385	syn	G	C	S	-0.999028	0.0444	i				+	PF3D7_0107500	lipid_sterol H symporter
Pf3D7_01_v3_328993	1	328993	syn	A	G	S	-1.05698	0.0159	b					PF3D7_0108000	beta3 proteasome subunit_ putative
Pf3D7_01_v3_339504	1	339504	syn	A	C	S	0.140878	0.2868	i	+	+			PF3D7_0108300	conserved Plasmodium protein_ unknown function
Pf3D7_01_v3_487057	1	487057	non	C	T	N	0.112823	-0.0502	b				+	PF3D7_0112900	Plasmodium exported protein_ unknown function
Pf3D7_02_v3_137008	2	137008	syn	C	T	S	-0.71106	0.1101	b		+		+	PF3D7_0202700	octaprenyl pyrophosphate synthase_OPP
Pf3D7_02_v3_166372	2	166372	syn	T	C	S	-0.807039	-0.0232	b		+		+	PF3D7_0203600	conserved Plasmodium protein_ unknown function
Pf3D7_02_v3_239330	2	239330	syn	A	G	S	-0.263805	-0.0205	b				+	PF3D7_0206000	DNA repair endonuclease_ putative
Pf3D7_02_v3_271860	2	271860	syn	G	A	S	0.321291	0.1953	i				+	PF3D7_0206700	adenylosuccinate lyase_ASL
Pf3D7_02_v3_333282	2	333282	non	C	T	N	-0.34776	0.4539	i	+			+	PF3D7_0208100.1	conserved Plasmodium protein_ unknown function
Pf3D7_02_v3_338281	2	338281	non	C	T	N	-0.34776	0.4198	i	+			+	PF3D7_0208300	conserved Plasmodium protein_ unknown function
Pf3D7_02_v3_415166	2	415166	non	G	A	N	-0.774848	0.1966	i				+	PF3D7_0210200	conserved Plasmodium protein_ unknown function
Pf3D7_02_v3_569046	2	569046	syn	C	T	S	-0.821837	-0.044	b					PF3D7_0214100	protein transport protein sec31_SEC31
Pf3D7_02_v3_666154	2	666154	syn	T	A	S	-0.471956	0.1545	b		+		+	PF3D7_0216100	conserved Plasmodium protein_ unknown function
Pf3D7_02_v3_683477	2	683477	non	G	T	N	-0.000516072	0.1119	i				+	PF3D7_0216500	conserved Plasmodium protein_ unknown function
Pf3D7_02_v3_736729	2	736729	non	G	T	N	0.312461	-0.0434	b				+	PF3D7_0217900	conserved Plasmodium protein_ unknown function
Pf3D7_02_v3_805838	2	805838	non	G	A	N	-0.38268	0.1073	i				+	PF3D7_0220100	DnaJ protein_ putative
Pf3D7_03_v3_118001	3	118001	non	T	A	N	-0.0217016	0.0128	b				+	PF3D7_0302100	serine_threonine protein kinase_SRPK1
Pf3D7_03_v3_334604	3	334604	non	C	T	N	-1.06249	0.0604	i				+	PF3D7_0307700	conserved Plasmodium protein_ unknown function
Pf3D7_03_v3_361403	3	361403	syn	T	C	S	0.379452	-0.0415	b				+	PF3D7_0308100	conserved Plasmodium protein_ unknown function
Pf3D7_03_v3_482674	3	482674	syn	G	A	S	-0.986363	0.1847	i				+	PF3D7_0311300	phosphatidylinositol 3- and 4-kinase_ putative
Pf3D7_03_v3_530553	3	530553	non	A	T	N	0.0723597	0.2587	i				+	PF3D7_0312500	transporter_ putative
Pf3D7_03_v3_683314	3	683314	syn	C	T	S	-0.643	-0.031	b				+	PF3D7_0317000	proteasome component C8_ putative
Pf3D7_03_v3_692344	3	692344	non	A	T	N	-0.98639	0.5245	i	+			+	PF3D7_0317200	cdc2-related protein kinase 4 CRK4
Pf3D7_03_v3_708034	3	708034	syn	A	T	S	-0.526369	-0.0358	b				+	PF3D7_0317300	conserved Plasmodium protein_ unknown function
Pf3D7_03_v3_716603	3	716603	non	C	T	N	-0.487415	0.2172	i				+	PF3D7_0317500	kinesin-like protein_ putative
Pf3D7_03_v3_883199	3	883199	syn	G	T	S	0.438077	-0.0278	b				+	PF3D7_0321100	conserved Plasmodium protein_ unknown function
Pf3D7_03_v3_887819	3	887819	syn	C	T	S	0.438077	-0.0033	b		+			PF3D7_0321200	N-acetylglucosamine-1-phosphate transferase_ putative
Pf3D7_03_v3_988909	3	988909	syn	T	C	S	-0.75	-0.0323	b				+	PF3D7_0323600	conserved Plasmodium protein_ unknown function
Pf3D7_04_v3_0110821	4	110821	non	T	A	N	0.764059	0.2168	i	+			+	PF3D7_0401900	acyl-CoA synthetase_ACS6
Pf3D7_04_v3_0176045	4	176045	non	T	C	N	-1.22115	0.4124	i	+			+	PF3D7_0403100	regulator of chromosome condensation_ putative
Pf3D7_04_v3_0276127	4	276127	non	T	C	N	-0.730852	0.1277	b		+		+	PF3D7_0405100	Sec24 subunit b SEC24b
Pf3D7_04_v3_0375057	4	375057	syn	A	G	S	-1.21454	-0.0506	b		+			PF3D7_0407600	conserved Plasmodium protein_ unknown function
Pf3D7_04_v3_0632106	4	632106	non	G	A	N	0.79833	0.1006	i				+	PF3D7_0414000	chromosome associated protein_ putative
Pf3D7_04_v3_0838218	4	838218	syn	C	A	S	-1.16849	0.0955	b		+		+	PF3D7_0418600	regulator of chromosome condensation_ putative
Pf3D7_04_v3_0889062	4	889062	syn	A	T	S	0.790275	-0.029	b		+		+	PF3D7_0419900	phosphatidylinositol 4-kinase_ putative
Pf3D7_04_v3_0900665	4	900665	syn	A	G	S	0.525222	-0.0424	b		+		+	PF3D7_0420000	zinc finger protein_ putative
Pf3D7_04_v3_0992627	4	992627	syn	G	A	S	0.728349	0.3943	i					PF3D7_0421700	conserved Plasmodium protein_ unknown function
Pf3D7_04_v3_0993098	4	993098	syn	T	C	S	-0.912235	-0.0422	b		+		+	PF3D7_0421700	conserved Plasmodium protein_ unknown function
Pf3D7_04_v3_1032565	4	1032565	syn	T	A	S	-0.280499	0.2353	i	+			+	PF3D7_0422500	pre-mRNA-splicing helicase BRR2_ putative_BRR2
Pf3D7_04_v3_1128499	4	1128499	syn	G	A	S	-0.217103	0.2353	i	+			+	PF3D7_0424900	Plasmodium exported protein_PHISTa_ unknown function
Pf3D7_05_v3_0132132	5	132132	non	C	T	N	-0.0236879	0.2347	i				+	PF3D7_0503200	conserved Plasmodium protein_ unknown function
Pf3D7_05_v3_0159730	5	159730	syn	T	C	S	-1.21596	0.261	i	+				PF3D7_0504000	cation transporting P-ATPase_ATPase3
Pf3D7_05_v3_0184854	5	184854	syn	T	A	S	-0.494416	0.3181	i	+				PF3D7_0504700	conserved Plasmodium protein_ unknown function
Pf3D7_05_v3_0195382	5	195382	syn	A	T	S	0.0633942	-0.0091	b				+	PF3D7_0504800	conserved Plasmodium protein_ unknown function
Pf3D7_05_v3_0302306	5	302306	non	G	T	N	-0.567981	0.4422	i	+				PF3D7_0507300	conserved Plasmodium protein_ unknown function
Pf3D7_05_v3_0424060	5	424060	syn	A	G	S	-0.824671	0.0323	b					PF3D7_0510100	conserved Plasmodium protein_ unknown function
Pf3D7_05_v3_0601876	5	601876	syn	A	G	S	-0.785807	0.3589	i				+	PF3D7_0514300	aspartyl-tRNA synthetase_ putative
Pf3D7_05_v3_0680484	5	680484	non	G	A	N	-0.892973	-0.0232	b				+	PF3D7_0516300	tRNA pseudouridine synthase_ putative
Pf3D7_05_v3_0840339	5	840339	syn	C	T	S	0.386421	0.0011	b		+		+	PF3D7_0520400	conserved Plasmodium protein_ unknown function
Pf3D7_05_v3_0940533	5	940533	syn	T	A	S	-0.894029	0.2759	i	+			+	PF3D7_0522600	conserved protein_ unknown function
Pf3D7_05_v3_1215239	5	1215239	syn	T	C	S	-0.588795	-0.0433	b					PF3D7_0529800	conserved Plasmodium protein_ unknown function
Pf3D7_06_v3_0145475	6	145475	non	C	G	N	-0.161059	0.0084	b		+		+	PF3D7_0603600	conserved Plasmodium protein_ unknown function
Pf3D7_06_v3_0182965	6	182965	syn	T	C	S	-1.26148	-0.0014	b		+		+	PF3D7_0604300	conserved Plasmodium protein_ unknown function
Pf3D7_06_v3_0270810	6	270810	non	T	C	N	-0.125057	-0.0043	b					PF3D7_0606600	conserved Plasmodium protein_ unknown function
Pf3D7_06_v3_0363713	6	363713	non	A	G	N	0.839263	0.5203	i	+			+	PF3D7_0608800	ornithine aminotransferase_OAT
Pf3D7_06_v3_0425896	6	425896	non	A	T	N	-0.600866	0.341	i				+	PF3D7_0609900	conserved Plasmodium protein_ unknown function
Pf3D7_06_v3_0568422	6	568422	non	G	A	N	-1.20592	-0.0179	b				+	PF3D7_0613800	transcription factor with AP2 domains_ApiAP2
Pf3D7_06_v3_0697324	6	697324	non	C	A	N	-0.403981	0.3231	i	+			+	PF3D7_0616800	malate quinone oxidoreductase_ putative
Pf3D7_06_v3_0799699	6	799699	syn	T	C	S	-0.520129	0.186	i	+			+	PF3D7_0619200	conserved Plasmodium protein_ unknown function
Pf3D7_06_v3_0858307	6	858307	syn	A	G	S	-0.527492	0.0452	b				+	PF3D7_0620600	conserved Plasmodium protein_ unknown function
Pf3D7_06_v3_0965729	6	965729	syn	G	A	S	-0.544561	0.2292	i				+	PF3D7_0623800	protein kinase_ putative_TKL4
Pf3D7_06_v3_1025851	6	1025851	non	C	A	N	-0.0841224	0.1987	i				+	PF3D7_0625200	conserved Plasmodium protein_ unknown function
Pf3D7_06_v3_1241113	6	1241113	syn	G	A	S	-1.11435	-0.0555	b				+	PF3D7_0629700	SET domain protein_ putative_SET1
Pf3D7_07_v3_0221722	7	221722	syn	G	A	S	-0.795226	0.0306	b		+		+	PF3D7_0704600	ubiquitin transferase_ putative
Pf3D7_07_v3_0226222	7	226222	syn	A	G	S	-0.795226	-0.0141	b		+		+	PF3D7_0704600	ubiquitin transferase_ putative
Pf3D7_07_v3_0421420	7	421420	syn	G	A	S	0.79238	0.014	b		+		+	PF3D7_0709300	Cg2 protein
Pf3D7_07_v3_0457641	7	457641	non	A	G	N	0.919921	0.2736	i	+			+	PF3D7_0710000	conserved Plasmodium protein_ unknown function
Pf3D7_07_v3_0477049	7	477049	syn	G	A	S	0.75681	0.0429	b				+	PF3D7_0710500	conserved Plasmodium protein_ unknown function
Pf3D7_07_v3_0506984	7	506984	syn	C	A	S	0.874355	0.2575	i	+	+		+	PF3D7_0711500	regulator of chromosome condensation_ putative
Pf3D7_07_v3_0635776	7	635776	syn	A	G	S	0.956931	0.0188	b		+		+	PF3D7_0713900	conserved Plasmodium protein_ unknown function
Pf3D7_07_v3_0699262	7	699262	syn	G	C	S	-0.748184	0.1936	b		+		+	PF3D7_0715900	zinc transporter_ putative
Pf3D7_07_v3_0706074	7	706074	syn	A	T	S	0.778783	0.2797	i				+	PF3D7_0716000	RNA binding protein_ putative
Pf3D7_07_v3_1220813	7	1220813	syn	T	C	S	-0.878104	0.3427	i	+			+	PF3D7_0728600	zinc finger_ C3HC4 type_ putative
Pf3D7_07_v3_1240938	7	1240938	non	G	C	N	-0.667105	0.3667	i				+	PF3D7_0729100	conserved Plasmodium protein_ unknown function
Pf3D7_07_v3_1308311	7	1308311	non	T	C	N	-0.375896	0.2377	i					PF3D7_0730500	conserved Plasmodium protein_ unknown function
Pf3D7_08_v3_0229173	8	229173	non	C	A	N	-0.532017	0.3921	i	+				PF3D7_0803600	conserved Plasmodium protein_ unknown function
Pf3D7_08_v3_0230137	8	230137	syn	C	T	S	-0.92982	0.0987	b		+		+	PF3D7_0803600	conserved Plasmodium protein_ unknown function
Pf3D7_08_v3_0252120	8	252120	non	G	T	N	-0.93	-0.0271	b				+	PF3D7_0804500	conserved Plasmodium membrane protein_ unknown function
Pf3D7_08_v3_0260173	8	260173	non	A	G	N	-0.235127	0.4003	i	+			+	PF3D7_0804500	conserved Plasmodium membrane protein_ unknown function
Pf3D7_08_v3_0413067	8	413067	syn	A	G	S	1.02263	0.188	i		+		+	PF3D7_0808100	conserved Plasmodium protein_ unknown function
Pf3D7_08_v3_0422505	8	422505	syn	C	T	S	0.697	-0.0296	b				+	PF3D7_0808300	ubiquitin regulatory protein_ putative
Pf3D7_08_v3_0477453	8	477453	syn	A	G	S	-0.114229	0.0806	b		+		+	PF3D7_0809400	conserved Plasmodium protein_ unknown function
Pf3D7_08_v3_0509321	8	509321	syn	G	A	S	0.990561	0.281	i				+	PF3D7_0809900	JmjC domain containing protein_JmjC1
Pf3D7_08_v3_0526923	8	526923	syn	A	C	S	-0.951718	0.2109	b		+		+	PF3D7_0810300	protein phosphatase_ putative
Pf3D7_08_v3_0585583	8	585583	non	T	C	N	-0.233352	0.33	i	+			+	PF3D7_0811600	conserved Plasmodium protein_ unknown function
Pf3D7_08_v3_0627306	8	627306	non	T	C	N	0.0940698	0.4039	i	+			+	PF3D7_0812500	RNA binding protein_ putative
Pf3D7_08_v3_1169948	8	1169948	non	C	T	N	-0.09348	-0.0339	b				+	PF3D7_0827000	ATP-dependent RNA helicase DBP10_ putative_DBP10
Pf3D7_09_v3_0087894	9	87894	non	T	C	N	0.232	-0.0321	b				+	PF3D7_0901900	probable protein_ unknown function
Pf3D7_09_v3_0156227	9	156227	syn	C	T	S	0.249881	0.2792	i	+				PF3D7_0903400	DEAD_DEAH box helicase_ putative
Pf3D7_09_v3_0286075	9	286075	syn	T	C	S	-0.376	-0.0271	b		+		+	PF3D7_0905700.3	autophagy-related protein 3_ putative
Pf3D7_09_v3_0465814	9	465814	non	A	T	N	-0.239978	0.0131	b					PF3D7_0910200	conserved Plasmodium protein_ unknown function
Pf3D7_09_v3_0583566	9	583566	non	C	G	N	0.132081	0.169	i				+	PF3D7_0913500	protease_ putative
Pf3D7_09_v3_0678121	9	678121	syn	C	T	S	-0.59599	0.0091	b				+	PF3D7_0916200	conserved Plasmodium protein_ unknown function
Pf3D7_09_v3_0787358	9	787358	syn	A	G	S	-0.067604	0.4786	i	+			+	PF3D7_0919100	DnaJ protein_ putative
Pf3D7_09_v3_0885068	9	885068	syn	T	C	S	-0.401213	0.1006	b		+		+	PF3D7_0921700	conserved Plasmodium protein_ unknown function
Pf3D7_09_v3_0924471	9	924471	non	T	C	N	-0.268107	0.0062	b				+	PF3D7_0922800	conserved Plasmodium protein_ unknown function
Pf3D7_09_v3_0991004	9	991004	non	C	T	N	-0.79352	0.2181	i	+				PF3D7_0924400	conserved Plasmodium protein_ unknown function
Pf3D7_09_v3_1095983	9	1095983	non	T	C	N	-0.42089	0.4475	i	+			+	PF3D7_0926800	conserved Plasmodium protein_ unknown function
Pf3D7_09_v3_1280344	9	1280344	non	A	T	N	-0.0886811	0.2602	i				+	PF3D7_0932100	conserved Plasmodium membrane protein_ unknown function
Pf3D7_10_v3_0088249	10	88249	non	T	A	N	0.813692	-0.039	b				+	PF3D7_1001600	alpha_beta hydrolase_ putative
Pf3D7_10_v3_0093074	10	93074	syn	A	G	S	0.434219	0.243	i	+				PF3D7_1001700	Plasmodium exported protein_PHISTc_ unknown function
Pf3D7_10_v3_0096411	10	96411	non	T	A	N	0.434219	0.184	i	+			+	PF3D7_1001800	Plasmodium exported protein_PHISTc_ unknown function
Pf3D7_10_v3_0113618	10	113618	syn	A	G	S	0.313486	-0.0429	b		+		+	PF3D7_1002200	tryptophan-rich antigen 3 PArt
Pf3D7_10_v3_0341106	10	341106	syn	A	G	S	-1.14374	0.2203	i				+	PF3D7_1008100	conserved Plasmodium protein_ unknown function
Pf3D7_10_v3_0408872	10	408872	non	T	A	N	-0.719046	0.17	i				+	PF3D7_1010200	DNA2_NAM7 helicase_ putative
Pf3D7_10_v3_0490648	10	490648	non	T	A	N	-0.325803	-0.0107	b				+	PF3D7_1012700	protein phosphatase_ putative
Pf3D7_10_v3_0529296	10	529296	syn	A	G	S	-0.335837	0.144	i					PF3D7_1013500	phosphoinositide-specific phospholipase C PI-PLC
Pf3D7_10_v3_0719290	10	719290	syn	A	G	S	-0.0397317	0.0255	b				+	PF3D7_1018000	tRNA pseudouridine synthase_ putative
Pf3D7_10_v3_0946049	10	946049	non	T	A	N	-0.839073	-0.039	b				+	PF3D7_1022500	citrate synthase_ mitochondrial precursor_ putative
Pf3D7_10_v3_1054014	10	1054014	non	A	G	N	-1.07131	-0.0547	b				+	PF3D7_1025100	glucosamine-fructose-6-phosphate aminotransferase_ putative
Pf3D7_10_v3_1138019	10	1138019	non	G	A	N	-0.0560575	-0.0335	b				+	PF3D7_1027200	mitochondrial ribosomal protein S22 precursor_ putative
Pf3D7_10_v3_1318156	10	1318156	syn	A	G	S	-0.594255	0.3445	i	+			+	PF3D7_1032900	RNA polymerase II-associated protein 1_ putative
Pf3D7_10_v3_1322191	10	1322191	syn	C	T	S	-0.626181	0.0067	b				+	PF3D7_1033000	conserved Plasmodium protein_ unknown function
Pf3D7_10_v3_1324636	10	1324636	non	A	T	N	-0.626181	0.1894	i				+	PF3D7_1033100	S-adenosylmethionine decarboxylase_ornithine decarboxylase_AdoMetDC_ODC
Pf3D7_10_v3_1570065	10	1570065	non	A	G	N	-0.0835268	0.1589	i				+	PF3D7_1039000	serine_threonine protein kinase_ FIKK family_FIKK10_2
Pf3D7_11_v3_0115953	11	115953	syn	C	A	S	0.0940702	-0.0474	b		+		+	PF3D7_1102400	flavoprotein_ putative
Pf3D7_11_v3_0186408	11	186408	syn	T	C	S	0.205294	0.3411	i				+	PF3D7_1104200	chromatin remodeling protein_SNF2L
Pf3D7_11_v3_0281726	11	281726	non	C	T	N	-0.15534	0.1518	i		+		+	PF3D7_1106700	dna2_nam7 helicase family member_ putative
Pf3D7_11_v3_0328548	11	328548	syn	A	G	S	0.087653	0.082	i				+	PF3D7_1107700	pescadillo-like protein_PES
Pf3D7_11_v3_0408600	11	408600	non	A	C	N	-0.787459	0.0213	b		+		+	PF3D7_1110200	pre-mRNA-processing factor 6_ putative_PRPF6
Pf3D7_11_v3_0484376	11	484376	non	T	C	N	-0.711888	0.1073	i				+	PF3D7_1112700	conserved Plasmodium protein_ unknown function
Pf3D7_11_v3_0998642	11	998642	non	T	A	N	0.415576	0.2139	i					PF3D7_1125400	mitochondrial inner membrane translocase subunit tim44_ putative
Pf3D7_11_v3_1243999	11	1243999	non	T	C	N	-0.0852976	0.0429	b				+	PF3D7_1132100	conserved Plasmodium protein_ unknown function
Pf3D7_11_v3_1329813	11	1329813	non	A	G	N	-0.394488	0.0422	b				+	PF3D7_1134200	conserved Plasmodium protein_ unknown function
Pf3D7_11_v3_1344997	11	1344997	non	T	C	N	-0.803634	0.0872	i				+	PF3D7_1134500	alpha_beta hydrolase_ putative
Pf3D7_11_v3_1505533	11	1505533	non	T	C	N	-0.286211	0.1139	i				+	PF3D7_1138400	guanylyl cyclase_GCalpha
Pf3D7_11_v3_1637389	11	1637389	syn	G	A	S	-0.650179	0.3164	i	+			+	PF3D7_1140900	conserved Plasmodium protein_ unknown function
Pf3D7_11_v3_1640669	11	1640669	syn	A	C	S	0.0134399	0.184	b		+			PF3D7_1140900	conserved Plasmodium protein_ unknown function
Pf3D7_11_v3_1713188	11	1713188	syn	T	A	S	-0.300497	-0.0074	b		+		+	PF3D7_1142800	conserved Plasmodium protein_ unknown function
Pf3D7_11_v3_1810850	11	1810850	syn	A	G	S	-0.958886	-0.0365	b				+	PF3D7_1145600	conserved Plasmodium protein_ unknown function
Pf3D7_11_v3_1816229	11	1816229	syn	G	T	S	-0.958886	0.127	b		+		+	PF3D7_1145800	conserved Plasmodium protein_ unknown function
Pf3D7_12_v3_0314071	12	314071	non	T	C	N	-0.205811	0.1789	i				+	PF3D7_1207000	conserved Plasmodium protein_ unknown function
Pf3D7_12_v3_0532791	12	532791	syn	A	G	S	-0.0741255	0.1894	i				+	PF3D7_1211900	non-SERCA-type Ca2 -transporting P-ATPase_ATP4
Pf3D7_12_v3_0558539	12	558539	non	A	C	N	0.188233	0.2441	i					PF3D7_1212700	eukaryotic translation initiation factor 3 subunit 10_ putative
Pf3D7_12_v3_0698136	12	698136	syn	G	T	S	-0.680364	0.0242	b		+		+	PF3D7_1217700	conserved Plasmodium protein_ unknown function
Pf3D7_12_v3_0702022	12	702022	syn	A	T	S	0.0275616	0.2044	b		+		+	PF3D7_1217900	conserved protein_ unknown function
Pf3D7_12_v3_0710369	12	710369	non	C	A	N	-0.939138	0.5018	i	+			+	PF3D7_1218200	conserved Plasmodium protein_ unknown function
Pf3D7_12_v3_0762772	12	762772	syn	T	A	S	0.583385	0.1209	i				+	PF3D7_1219100	clathrin heavy chain_ putative
Pf3D7_12_v3_0786224	12	786224	syn	C	T	S	0.00845224	0.0404	b		+			PF3D7_1219600	aminophospholipid-transporting P-ATPase_ATPase2
Pf3D7_12_v3_0802744	12	802744	syn	G	C	S	-0.114559	-0.0006	b		+		+	PF3D7_1220100	pre-mRNA splicing factor_ putative
Pf3D7_12_v3_0933018	12	933018	non	T	C	N	-0.216227	0.3956	i	+			+	PF3D7_1223200	conserved Plasmodium protein_ unknown function
Pf3D7_12_v3_0989679	12	989679	non	T	C	N	0.937177	0.3318	i	+			+	PF3D7_1224300	polyadenylate-binding protein_ putative_PABP
Pf3D7_12_v3_1415948	12	1415948	non	G	A	N	-0.647016	0.0116	b				+	PF3D7_1234100	conserved Plasmodium protein_ unknown function
Pf3D7_12_v3_1663324	12	1663324	syn	A	T	S	-0.584787	0.0348	b		+		+	PF3D7_1239800	conserved Plasmodium protein_ unknown function
Pf3D7_12_v3_1665622	12	1665622	syn	G	A	S	-0.584787	-0.0072	b		+		+	PF3D7_1239800	conserved Plasmodium protein_ unknown function
Pf3D7_12_v3_1948368	12	1948368	syn	T	C	S	0.469841	-0.0271	b				+	PF3D7_1247000.1	DNA replication origin binding protein_ putative_DIA2
Pf3D7_12_v3_1963992	12	1963992	syn	T	C	S	-0.149645	0.4164	i	+			+	PF3D7_1247600	conserved Plasmodium protein_ unknown function
Pf3D7_13_v3_0143109	13	143109	syn	T	A	S	-0.277081	0.0068	b		+		+	PF3D7_1302600	deoxyhypusine hydroxylase_DOHH
Pf3D7_13_v3_0146745	13	146745	syn	A	G	S	-0.277081	0.2071	b		+		+	PF3D7_1302700	DEAD_DEAH box ATP-dependent RNA helicase_ putative
Pf3D7_13_v3_0403839	13	403839	syn	T	C	S	-0.720495	0.0196	b		+		+	PF3D7_1308800	recombinase_ putative
Pf3D7_13_v3_0531242	13	531242	non	G	A	N	-1.23736	0.3427	i	+				PF3D7_1312600	branched-chain alpha keto-acid dehydrogenase_ putative
Pf3D7_13_v3_0619220	13	619220	non	A	G	N	-1.39263	0.2358	i	+			+	PF3D7_1314300	conserved Plasmodium protein_ unknown function
Pf3D7_13_v3_0714722	13	714722	non	T	C	N	-0.0506173	-0.0333	b		+		+	PF3D7_1317100	minchromosome maintenance_MCM complex subunit_MCM4
Pf3D7_13_v3_1073238	13	1073238	non	A	C	N	0.0529374	0.0334	b					PF3D7_1325800	conserved Plasmodium protein_ unknown function
Pf3D7_13_v3_1147866	13	1147866	syn	A	G	S	-0.12106	0.0765	i				+	PF3D7_1327300	conserved Plasmodium protein_ unknown function
Pf3D7_13_v3_1229674	13	1229674	syn	G	A	S	-0.65338	0.0225	b		+			PF3D7_1329100	myosin C MyoC
Pf3D7_13_v3_1459259	13	1459259	non	G	A	N	-0.741284	0.0009	b				+	PF3D7_1335700	conserved Plasmodium protein_ unknown function
Pf3D7_13_v3_1747777	13	1747777	non	G	C	N	-0.72666	0.1073	i				+	PF3D7_1343800	conserved Plasmodium protein_ unknown function
Pf3D7_13_v3_1970085	13	1970085	non	T	C	N	-0.862816	0.302	i	+			+	PF3D7_1349100	nucleoside diphosphate hydrolase_ putative
Pf3D7_13_v3_1987528	13	1987528	non	T	A	N	0.048962	0.1161	i				+	PF3D7_1349500	conserved Plasmodium protein_ unknown function
Pf3D7_13_v3_2066201	13	2066201	non	A	T	N	-0.302049	0.1438	i				+	PF3D7_1351800.1	conserved Plasmodium protein_ unknown function
Pf3D7_13_v3_2426639	13	2426639	non	C	T	N	0.936934	0.2466	i	+			+	PF3D7_1360700	SUMO ligase_ putative
Pf3D7_13_v3_2711227	13	2711227	syn	G	A	S	0.220187	0.0797	b		+		+	PF3D7_1368100	proteasome regulatory subunit_ putative
Pf3D7_14_v3_0082608	14	82608	syn	C	T	S	-0.407722	-0.0123	b				+	PF3D7_1402100	conserved Plasmodium protein_ unknown function
Pf3D7_14_v3_0256529	14	256529	syn	G	C	S	-1.02488	-0.0383	b		+		+	PF3D7_1407000	LCCL domain-containing protein_CCp3
Pf3D7_14_v3_0379850	14	379850	syn	T	G	S	-0.260861	0.2856	i	+			+	PF3D7_1409700	conserved Plasmodium protein_ unknown function
Pf3D7_14_v3_0453287	14	453287	syn	T	C	S	-0.451999	0.0782	i				+	PF3D7_1411200	rhomboid protease ROM8_ROM8
Pf3D7_14_v3_0494376	14	494376	syn	T	A	S	-0.806584	0.0402	b					PF3D7_1412400	conserved Plasmodium protein_ unknown function
Pf3D7_14_v3_0564447	14	564447	syn	A	G	S	-0.612395	0.0442	b				+	PF3D7_1414200	conserved Plasmodium protein_ unknown function
Pf3D7_14_v3_0674689	14	674689	non	G	T	N	-0.714599	0.1202	i					PF3D7_1416600	conserved Plasmodium protein_ unknown function
Pf3D7_14_v3_0755731	14	755731	non	G	T	N	-0.353481	0.1119	b		+		+	PF3D7_1417800	minchromosome maintenance_MCM complex subunit_MCM2
Pf3D7_14_v3_0832594	14	832594	non	T	C	N	-0.377404	0.3461	i				+	PF3D7_1420100	conserved Plasmodium protein_ unknown function
Pf3D7_14_v3_1159255	14	1159255	non	G	C	N	-1.19586	0.3029	i	+				PF3D7_1429400	rRNA_adenosine-2'-O--methyltransferase_ putative
Pf3D7_14_v3_1177522	14	1177522	syn	C	A	S	-0.39751	-0.031	b		+			PF3D7_1429900	ATP-dependent DNA helicase_ putative
Pf3D7_14_v3_1199242	14	1199242	syn	A	T	S	0.610404	-0.0232	b		+		+	PF3D7_1430300	acid phosphatase_ putative
Pf3D7_14_v3_1405370	14	1405370	syn	A	G	S	-0.822979	0.1458	b		+			PF3D7_1434600	methionine aminopeptidase 2 MetAP2
Pf3D7_14_v3_1551150	14	1551150	syn	C	T	S	-0.138045	0.0452	b		+		+	PF3D7_1438400	metacaspase-like protein_MCA2
Pf3D7_14_v3_1758840	14	1758840	syn	A	T	S	-0.46234	-0.044	b		+		+	PF3D7_1442900	guanine nucleotide exchange factor_ putative
Pf3D7_14_v3_1942874	14	1942874	syn	C	G	S	-1.4364	0.2891	i	+				PF3D7_1447600	conserved Plasmodium protein_ unknown function
Pf3D7_14_v3_2022712	14	2022712	non	G	C	N	-0.762334	0.3225	i	+			+	PF3D7_1449400	DNA replication related protein_ putative
Pf3D7_14_v3_2111109	14	2111109	non	G	T	N	-0.222539	0.2397	i	+			+	PF3D7_1451400	transcriptional regulatory protein sir2b_Sir2B
Pf3D7_14_v3_2151020	14	2151020	non	A	C	N	-0.612378	0.3134	i	+				PF3D7_1452400	conserved Plasmodium protein_ unknown function
Pf3D7_14_v3_2268700	14	2268700	syn	G	A	S	-0.0814341	-0.031	b		+		+	PF3D7_1455500	gamma-adaptin_ putative
Pf3D7_14_v3_2499205	14	2499205	syn	T	A	S	0.65222	0.0336	b		+		+	PF3D7_1461600	splicing factor 3B subunit 2_ putative_SF3B2
Pf3D7_14_v3_2755887	14	2755887	syn	T	A	S	-0.50725	0.2184	i	+				PF3D7_1467500	conserved Plasmodium protein_ unknown function
Pf3D7_14_v3_2820946	14	2820946	non	G	T	N	-0.745187	0.0444	i					PF3D7_1468600	aminophospholipid transporter_ putative
Pf3D7_14_v3_3014048	14	3014048	syn	T	A	S	-0.350777	-0.0045	b		+			PF3D7_1474000	probable protein_ unknown function
