## Supplementary material for "*Plasmodium falciparum* populations, transmission dynamics and infection origins across Papua New Guinea": Table S3

### Sheet: Sheet1
Table S3. Details of geographic catchment areas and sample numbers used for SNP barcoding
REGION	Id No.	Province: Catchment name	Study type	Data-source	Villages	Genotypes
MOMASE	1	West Sepik: Yapsie	HHS	Fluidigm	IMN, BIT, SKO, YAP	18
	2	West Sepik: Aitape	HHS	Fluidigm	SIA	15
	2.1	West Sepik: Nuku	HHS	Fluidigm	TAB	11
	3	East Sepik: Yangroru	HHS	Fluidigm	PAN	1
	4	East Sepik: Maprik	Drug efficacy/HHS	Illumina (WGS)/Fluidigm	APA, SUN, BAL, ILA,ILG, ILP,ILB, ILF, ING, KAM, LAH, MAL, SAB, SAU (WGS) YAM (HHS)	45
	4.1	East Sepik: Dreikikir	SS	Fluidigm	YAU,DRE (SS)	59
	5	East Sepik: Angoram	HHS	Fluidigm	KAR, ORE	5
	6	Madang: Bogia	HHS	Fluidigm	ZOG,WAZ	35
	7.1	Madang: Madang	HHS	Fluidigm	BAF	1
	7	Madang: Madang	Severe Disease	Illumina (WGS)	MOD, SEK, YAG (WGS)	24
	9	Madang: Sausi/Ramu valley	HHS, SS	Fluidigm	KOK, MAO, KES (HHS); SAU (SS)	80
	10	Morobe: Markham valley	HHS	Fluidigm	WAR, NGA	3
	11	Morobe: Mumeng	SS	Fluidigm	GWA,MUM(SS)	74
	11.1	Morobe: Bololu	HHS	Fluidigm	BUN, MAG	14
	13	Morobe: Huon Peninsula	HHS,SS	Fluidigm	GIT,AGO,SIU,GOD,GIN (HHS), FIN (SS)	87
ISLANDS	19	Manus	HHS	Fluidigm	WAB,ROS	16
	21	WNB: South coast	HHS	Fluidigm	SIM, KUL	53
	20	WNB: Kimbe Bay	HHS	Fluidigm	BNL, EWA	44
	22	ENB: Gazelle Peninsula	HHS, SS	Fluidigm	NAM, BIR (HHS), VUN (SS)	22
	23.1	New Ireland (south)	HHS	Fluidigm	BAN,KAB	39
	23.2	New Ireland (north)	HHS	Fluidigm	BUT,LAV	20
	24	Bougainville	HHS	Fluidigm	SAP, NUP, TAV	3
SOUTHERN	16	Oro: Northern	HHS	Fluidigm	MNU,KEN,MAR	14
	26.1	Milne Bay	HHS	Fluidigm	DOM	1
	26	Milne Bay: Alotau	Drug efficacy	Illumina (WGS)	AHA, AHB, AHC, ALO, GOP, URA, RAA, RAB, WAE (WGS)	22
	27	Milne Bay: Kiriwina	HHS	Fluidigm	MUT	6
	17	Central: coastal	HHS	Fluidigm	MER	2
	11.3	Gulf: Karema	HHS	Fluidigm	KAV	2
	14	Gulf: Kikori	HHS	Fluidigm	KIK	1
	18.1	Western: Balimo	HHS	Fluidigm	PIS	1
	18.2	Western: Wipim	HHS; SS	Fluidigm	KUU (HHS)	1
HIGHLANDS	8.2	Western Highlands	HHS	Fluidigm	TSI	6
	8.5	WHP: Angalimp	HHS	Fluidigm	MAU	1
	11.2	EHP: Obura-Wonenara	HHS	Fluidigm	WON	1
Abbreviations: WNB = West New Britain, ENB = East New Britain, WHP = Western Highlands Province, EHP = Eastern Highlands Province, HHS = household survey, SS = Sentinel site
