## Supplementary material for "*Plasmodium falciparum* populations, transmission dynamics and infection origins across Papua New Guinea": Table S4

### Sheet: Sheet1
Table S4. Composition of SNP genotyping reaction mix used in 96.96 Fluidigm Dynamic Array IFC.
A) Composition of Sample Mix
	Volume per reaction(μL)	Final Concentration
Biotium 2X Fast Probe Master Mix (Biotium, Cat No. 31005)	3	(1x)
20X SNPtype Sample Loading Reagent (Fluidigm, Cat No. 1003425)	0.3	(1x)
60X SNPtype Reagent (Fluidigm, Cat No. 1003402)	0.1	(1x)
ROX (50x) (Invitrogen, Cat No. 12223 012)	0.036	(1x)
PCR grade water (QIAGEN, Cat No.1700010)	0.064	-
Primary PCR product (1:25 dilution)	2.5
TOTAL	6.0*
*From above mix aliquot 5 μL of Sample Mix into each sample inlet on the IFC.
B) Composition of Assay mix for each SNP primer pair
	Volume per reaction(μL)	Final Concentration
Step1: SNP Assay Primer mix
Allele specific primer ASP(1&2) for each individual SNP (100 μM )	3	7.5 μM
Locus specific primer LSP for each individual SNP (100 μM)	8	20.0 μM
PCR grade water (QIAGEN, Cat No.1700010)	29
TOTAL	40	1x
Step2: Assay mix
2X Assay Loading Reagent (Fluidigm, Cat No.100-7611)	2	(1x)
Each individual SNP Assay primer Mix (prepared in step1)	1
PCR grade water (QIAGEN, Cat No.1700010)	2
TOTAL	5*
* From above Assay mix pipette 4 μL into each assay inlet on the IFC.
